# SMaRT-PCR: Sampling with Mask and Reverse Transcriptase PCR, a promising non-invasive diagnostic tool for paediatric pulmonary tuberculosis

**DOI:** 10.1101/2023.06.17.23291480

**Authors:** Ambreen Shaikh, Kalpana Sriraman, Smriti Vaswani, Ira Shah, Vishrutha Poojari, Vikas Oswal, Sushant Mane, Sakina Rajagara, Nerges Mistry

**Author notes:** **CORRESPONDENCE TO:** Kalpana Sriraman, The Foundation for Medical Research (FMR), Dr Kantilal J. Sheth Memorial Building, 84-A, R. G. Thadani Marg, Worli, Mumbai 400 018, / 24938601, Website: www.fmrindia.org.

## Abstract

**Purpose:** Diagnostic challenges in pediatric TB, like difficulties obtaining sputum, need for invasive sampling, and suboptimal sensitivity of existing detection tools, advocate for sputum-free, child-friendly, and diagnostically accurate methods. This proof-of-concept study evaluates the diagnostic potential of non-invasively **s**ampling patient bioaerosols using a mask combined with reverse transcriptase (RT)PCR (SMaRT-PCR) for pediatric TB detection.

**Methods:** In this case-control study, we recruited 51 children (30 confirmed TB and 21 without TB) aged 2-15. Exhaled bioaerosols were captured on gelatin membrane-layered N-95 masks in a 10-minute process that involved talking, coughing, and breathing. Two mask samples were consecutively collected from children with TB and tested using GeneXpert and in-house RT-PCR for *16s* and *rpoB* RNA. The control cohort underwent single mask sampling and testing with RT-PCR. Mask sampling acceptability was assessed using a questionnaire and a Likert-scale.

**Results:** The sensitivity and specificity of SMaRT-PCR for detecting *16s* and *rpoB* among 24 treatment naïve patients were 75% and 95%, respectively, comparable to GeneXpert testing in standard samples from the same patients. Mask sampling with GeneXpert had sensitivity of only 13%. Over 90% of children were comfortable with mask sampling, and > 80% were happy or very happy on the Likert scale with the procedure.

**Conclusion:** This is the first study to provide evidence for testing patient bioaerosols as a promising alternative for detecting pediatric TB. SMaRT-PCR has potential in a hub-and-spoke model, where samples collected from remote locations can be centrally tested by RT-PCR at district-level laboratories, enabling equitable access to diagnostic care.
