## Supplementary Information for "SMaRT-PCR: Sampling with Mask and Reverse Transcriptase PCR, a promising non-invasive diagnostic tool for paediatric pulmonary tuberculosis"

### Sheet: TB patients
SMaRT-PCR: Sampling with Mask and Reverse Transcriptase PCR, a promising non-invasive diagnostic tool for paediatric pulmonary tuberculosis
Authors:Ambreen Shaikh1, Kalpana Sriraman1*, Smriti Vaswani1, Ira Shah2, Vishrutha Poojari2, Vikas Oswal3, Sushant Mane4, Sakina Rajagara4, Nerges Mistry1
Affiliations
1. The Foundation for Medical Research, Dr. Kantilal J. Sheth Memorial Building, Worli, Mumbai, Maharashtra, India
2. Pediatric TB Clinic, State Center of Excellence for Pediatric DR-TB, Department of Pediatric Infectious Diseases, B.J. Wadia Hospital for Children, Mumbai, Maharashtra, India
3. Vikas Nursing Home, Govandi, Mumbai, Maharashtra, India
4. National Center of Excellence for Tuberculosis, Grant Medical College, Sir JJ Group of Hospitals, Mumbai, Maharashtra, India
Corresponding Author Email id:- : fmr@fmrindia.org
Patient No.	Clinical Diagnosis	Chest X-Ray			Anti-TB treatment duration at sample collection (Days)	Microbiological Confirmation				RT-PCR Ct value		Result
		Cavitation (Cavitary/Non-cavitary)	Non-cavitary	X-Ray Impression (Mild/ Moderate/ Extensive)		GeneXpert Sample at Diagnosis	GeneXpert Result at Diagnosis	Other confirmation	GeneXpert Mask Sample	16S	rpoB	Condition: 16S AND rpoB	Condition: 16S OR rpoB
1	Fibrocavitary TB	Cavitary	Infiltrates	Extensive	0	Sputum	Very low		Negative	32.75	33.56	Positive	Positive
2	Disseminated TB- Fibrocavitary TB, Mediastinal LNP, Cervical LN TB	Cavitary	Infiltrates, Mediastinal LNP	Extensive	0	Gastric Lavage	Very low		Negative	29.92	ND	Negative	Positive
3	Primary progressive TB	Non-cavitary	Infiltrates	Mild	0	Sputum	High		Negative	30.14	32.65	Positive	Positive
4	Disseminated TB- Miliary, Abdominal and Mediastinal LNP	Non-cavitary	Miliary Shadows, Mediastinal LN	Extensive	0	Gastric Lavage	Trace		Negative	29.36	32.11	Positive	Positive
5	Disseminated TB- Fibrocavitary TB, Abdominal TB	Cavitary	Mediastinal LNP	Moderate	0	Gastric Lavage	Low		Negative	30.02	35.73	Positive	Positive
6	Primary progressive TB	Non-cavitary	Infiltrates, Pleural effusion	Moderate	0	Gastric eavage	Negative	Gastric Lavage smear positive	Negative	31.26	35.53	Positive	Positive
7	Disseminated TB- Fibrocavitary PTB, Abdominal TB, Abdominal and Cervical LN TB	Cavitary	Infiltrates, Mediastinal LNP	Extensive	0	Sputum	Medium		Trace	30.98	34.65	Positive	Positive
8	Primary progressive TB	Non-cavitary	Infiltrates	Moderate	0	Gastric Lavage	Low		Negative	22.07	32.53	Negative	Positive
9	Disseminated TB- Miliary, Abdominal, Pericardial	Non-cavitary	Miliary, Infiltrates	Extensive	1	Gastric Lavage	Very low		Negative	32.04	8.94	Negative	Positive
10	Disseminated TB- Tuberculoma, Miliary, cervical LN, Mediastinal LN	Non-cavitary	Miliary, Mediastinal LN	Extensive	1	Gastric Lavage	Low		Negative	ND	31.39	Negative	Positive
11	Primary progressive TB	Non-cavitary	Infiltrates	Mild	2	Gastric Lavage	Medium		Negative	ND	ND	Positive	Negative
12	Primary progressive TB, Spinal TB	Non-cavitary	Infiltrates, Mediastinal LNP	Mild	2	Gastric Lavage	Very low		Negative	ND	ND	Negative	Negative
13	Primary progressive TB	Non-cavitary	Infiltrates, Pleural effusion	Moderate	3	Gastric Lavage	Very low		Negative	32.78	36.63	Positive	Positive
14	Primary progressive TB	Cavitary	Infiltrates	Extensive	0	Sputum	Negative		Negative	ND	ND	Negative	Negative
15	Disseminated TB	Non-cavitary	Infiltrates	Extensive	0	Sputum	Low		Negative	26.52	38.07	Positive	Positive
16	Fibrocavitary TB	Cavitary	Infiltrates	Moderate	0	Sputum	Very low		Negative	26.7	37.65	Positive	Positive
17	Primary progressive TB	Non-cavitary	Infiltrates, Mediastinal LNP	Moderate	1	Bronchoalveolar Lavage	Low (with Rifampicin resistance)		Negative	29.47	35.91	Positive	Positive
18	Miliary and Disseminated TB	Non-cavitary	Miliary shadows, Mediastinal lymphadenopathy, Pleural effusion	Extensive	0	Sputum	Very low (with Rifampicin resistance)		Negative	26.02	37.67	Positive	Positive
19	Disseminated TB	Non-cavitary	Miliary shadows	Extensive	0	Gastric Lavage	Very low		Negative	23.25	ND	Negative	Positive
20	Primary progressive TB	Non-cavitary	Infiltrates	Mild	0	Sputum / Nasal Secretions	Negative	HRCT negative	Trace	26.97	36.13	Positive	Positive
21	Miliary, Fibrocavitary, Dissseminated TB	Cavitary	Miliary shadows, Mediastinal lymphadenopathy	Extensive	0	Sputum	Low (with Rifampicin resistance)		Negative	28.02	35.54	Positive	Positive
22	Fibrocavitary TB	Cavitary	Infiltrates	Extensive	0	Sputum	Low		Negative	24.91	ND	Negative	Positive
23	Fibrocavitary TB	Non-cavitary	Infiltrates	Mild	0	Sputum	Negative		Negative	25.48	ND	Negative	Positive
24	Fibrocavitary TB	Non-cavitary	Infiltrates	Mild	0	Induced sputum	Medium		Negative	27	34.38	Positive	Positive
25	Fibrocavitary TB	Cavitary	None	Moderate	0	Sputum	Medium (with Rifampicin resistance)		Trace	22.67	34.35	Positive	Positive
26	Fibrocavitary TB	Cavitary	Infiltrates	Moderate	0	Sputum	Negative		Negative	20.63	ND	Negative	Positive
27	Fibrocavitary TB	Cavitary	Infiltrates	Moderate	0	Gastric Lavage	Negative		Negative	26.37	35.33	Positive	Positive
28	Fibrocavitary TB	Cavitary	None	Mild	0	Sputum	Very low		Negative	32.68	36.67	Positive	Positive
29	Fibrocavitary TB	Cavitary	None	Moderate	0	Sputum	Negative		Negative	28.97	37.57	Positive	Positive
30	Fibrocavitary TB	Cavitary	None	Moderate	0	Gastric Lavage	Medium		Negative	27.74	36.78	Positive	Positive
	KEY:	ND	Not Detected
		TB	Tuberculosis
		NA	Not Applicable
		LNP	Lymphadenopathy
		LN	Lymph Node

### Sheet: Controls
Patient No.					RT-PCR Results
	Current ailment for which treatment is undertaken/sought at hospital	X-Ray impression where available	TST/IGRA: Positive/ Negative	Any other TB diagnosis test if available (GeneXpert/smear/ culture)	Ct value		Condition
					16S	rpoB	16S AND rpoB	16S OR rpoB
1	Cough	Normal	Not done	Not done	ND	ND	Negative	Negative
2	Health check-up	Normal	Not done	Not done	25.06	33.77	Positive	Positive
3	Typhoid fever	Normal	TST Negative	GL-GeneXpert Negative	26.77	36.77*	Negative	Positive
4	Systemic Lupus Erythromatus with lupus nephritis	Normal	TST Negative	Not done	ND	ND	Negative	Negative
5	Enteric fever	Normal	TST Negative	Not done	ND	ND	Negative	Negative
6	Inability to sit, lower back pain	Normal	TST Negative	Not done	ND	ND	Negative	Negative
7	Hydrocephalus with VP Shunt in situ	Normal	TST Negative	Not done	ND	ND	Negative	Negative
8	Beta thalassemia Major	Not available	TST Negative	Not done	ND	ND	Negative	Negative
9	Beta thalassemia Major	Not available	TST Negative	Not done	ND	ND	Negative	Negative
10	Dyspnea	Not available	TST Negative	Not done	34.2*	ND	Negative	Negative
11	Enteric fever	Not available	TST Negative	Not done	ND	36.26	Negative	Positive
12	Rumination Syndrome	Normal	Not done	GeneXpert Negative	ND	ND	Negative	Negative
13	Nephritic Syndrome	Data not available	TST Negative	Not done	ND	ND	Negative	Negative
14	Severe Acute Malnutrition	Not done	TST Negative	Not done	ND	ND	Negative	Negative
15	Chronic Kidney Disease	Data not available	TST Negative	Not done	ND	ND	Negative	Negative
16	Rheumatic Heart Disease	Cardiomegaly	TST Negative	Not done	ND	ND	Negative	Negative
17	Liver Abcess	Not done	Not done	Not done	27.89	36.11	Positive	Positive
18	Hepatic Portal Venous Obstruction	Not done	Not done	Not done	ND	ND	Negative	Negative
19	Head Injury with Seizure	Not done	TST Negative	Not done	ND	ND	Negative	Negative
20	Remote Symptomatic Epilepsy	Normal	TST Negative	Not done	ND	ND	Negative	Negative
21	Relapse of Nephrotic Syndrome	Normal	TST Negative	Not done	ND	ND	Negative	Negative
		* indicates amplification observed in RT-PCR but incorrrect meltcurve and result was considered negative
	KEY:
		NA	Not Applicable
		VP shunt	Ventriculoperitoneal shunt
		OPD	Out Patient Department
		TST	Tuberculin Skin Test
		IGRA	Interferon-ɣ Release Assay
		GL	Gastric Lavage
		ND	Not Detected

### Sheet: Patient questionnaire
Patient Acceptability of Sample Collection Questionnaire
1. Was the test comfortable to the patient? Yes/No
2. Was the patient able to perform tasks asked by the researcher? Yes/No
If No, Please specify which task
3. Did the mask fit well? Yes/No
If No,
a) Was it tight? Yes/No
b) Was it loose? Yes/No
4. Did the patient had breathing difficulty because of the mask? Yes/No
5. Did the patient express pain while wearing the mask? Yes/No
6. Did the patient find the duration of the test too long? Yes/No
7. Did the patient asked to stop the test before 10 minutes? Yes/No
If Yes,
a) At what minute of the step did the patient refuse?
b) Reason for refusing
8. Is the patient open to repeat the test again? Yes/No
9. Overall remarks by the patient about the test:
a. 😊😊😊😊
b. 😊😊
c. 😐
d. ☹☹
e. ☹☹☹☹
